# Mapping geographic and demographic shifts in container breeding mosquito-borne disease transmission suitability in Central and South America in a warming world

**DOI:** 10.1101/2023.10.03.23296495

**Authors:** Sadie J. Ryan, Catherine A. Lippi, Anna M Stewart-Ibarra

## Abstract

The recent Intergovernmental Panel on Climate Change Sixth Assessment Report (IPCC-AR6) report brought into sharp relief the potential health impacts of a changing climate across large geographic regions. It also highlighted the gaps in available evidence to support detailed quantitative assessments of health impacts for many regions. In an increasingly urbanizing world, there is a need for additional information about the risk of mosquito-borne diseases from vectors adapted to human water storage behavior. Specifically, a better understanding of the geographic distribution of disease risk under different scenarios of climate warming and human populations shifts. For the Central and South America chapter of the IPCC Working Group II report, regional extractions of published projections of dengue and Zika risk in a changing climate were generated by one of the authors of this study. In that process, the lack of a compendium of available published risk estimates became apparent. This paper responds to that need and extends the scope of the IPCC report results for Central and South America. We present novel geospatial descriptions of risk for transmission for five mosquito-borne disease systems under future projected climate and demographic scenarios, including the potential risk for malaria in the event of the introduction and establishment of a vector of high global concern, *Anopheles stephensi*. We then present country-level and IPCC geospatial sub-region risk descriptions under baseline and future projected scenarios. By including demographic projections using the shared socioeconomic pathway (SSP) scenarios, we capture potential future risk in a way that is transparent and straightforward to compare and replicate. The goal of this paper is to report on these model output data and their availability. From a sub-regional perspective, the largest proportional gains in risk will be seen in the Southwestern South America (SWS) sub-region, comprising much of the southwestern coastline, for which suitability for *Aedes aegypti* transmitted dengue and Zika risk will see massive increases with warming, putting a large number of people at risk under future scenarios. In contrast, at the country level, the largest projected population risk impacts will be seen in Brazil for both arboviral and potential introduced malaria risk, despite some risks projected to decrease as parts of the country are too hot to sustain transmission risk. This paper provides modeled outputs for future use, in addition to broad summary descriptions at regional and country levels.
