## Supplementary material for "Mapping geographic and demographic shifts in container breeding mosquito-borne disease transmission suitability in Central and South America in a warming world": Supp Table 1

### Sheet: Sheet1
Country	DEN_Ae_Current	DEN_Ae_2030_RCP45	DEN_Ae_2050_RCP45	DEN_Ae_2080_RCP45	DEN_Ae_2030_RCP85	DEN_Ae_2050_RCP85	DEN_Ae_2080_RCP85	DEN_Al_Current	DEN_Al_2030_RCP45	DEN_Al_2050_RCP45	DEN_Al_2080_RCP45	DEN_Al_2030_RCP85	DEN_Al_2050_RCP85	DEN_Al_2080_RCP85	ZIKA_Current	ZIKA_2030_RCP45	ZIKA_2050_RCP45	ZIKA_2080_RCP45	ZIKA_2030_RCP85	ZIKA_2050_RCP85	ZIKA_2080_RCP85	Mal_Pf_Current	Mal_Pf_2030_RCP45	Mal_Pf_2050_RCP45	Mal_Pf_2080_RCP45	Mal_Pf_2030_RCP85	Mal_Pf_2050_RCP85	Mal_Pf_2080_RCP85	Mal_Pv_Current	Mal_Pv_2030_RCP45	Mal_Pv_2050_RCP45	Mal_Pv_2080_RCP45	Mal_Pv_2030_RCP85	Mal_Pv_2050_RCP85	Mal_Pv_2080_RCP85
Argentina	0	0	0	0	0	0	0	0	0	0	0	0	0	0	0	0	0	0	0	0	0	1.5853e+06	2.79119e+06	3.55395e+06	3.4033e+06	2.73358e+06	2.98153e+06	3.78025e+06	1.05057e+06	1.82041e+06	2.26001e+06	680408	1.85077e+06	1.85717e+06	234034
Belize	276224	370484	424148	437353	333827	326106	260947	340789	366299	345205	129924	288585	95931.5	5242.93	485.626	31130.6	85925.2	83142.7	33842.3	256161	230293	253015	226967	256440	266189	203553	195648	157422	253015	226967	256440	266189	203553	195648	47096
Bolivia	1.03312e+06	3.10444e+06	4.86167e+06	5.70284e+06	3.72771e+06	4.72127e+06	3.42876e+06	3.46026e+06	4.59389e+06	3.30272e+06	2.19036e+06	2925922	960753	451947	277067	628717	877799	1.17233e+06	636661	994111	2.56461e+06	4.07233e+06	5.44285e+06	6.33712e+06	6.68538e+06	5.00149e+06	5.06106e+06	4.3802e+06	3.96822e+06	5.40436e+06	6.01455e+06	6.0951e+06	4.90007e+06	4.4956e+06	600589
Brazil	6.27707e+07	7.91702e+07	8.83299e+07	8.17762e+07	7.47891e+07	8.6599e+07	7.7509e+07	8.39794e+07	8.07961e+07	8.21673e+07	6.78068e+07	7.84712e+07	7.32812e+07	2.04142e+07	3.49791e+07	4.28551e+07	4.9521e+07	4.54987e+07	4.1773e+07	4.89407e+07	4.17157e+07	1.18489e+08	1.07057e+08	115995233	1.0443e+08	1.04212e+08	1.07419e+08	1.17831e+08	1.07337e+08	9.98519e+07	1.02354e+08	8.54176e+07	9.61669e+07	8.89472e+07	7.4328e+07
Chile	0	0	0	0	0	0	0	0	0	0	0	0	0	0	0	0	0	0	0	0	0	0	0	0	0	0	0	123762	0	0	0	0	0	0	26108.4
Colombia	2.16907e+07	2.57575e+07	2.98729e+07	3.06432e+07	2.46293e+07	2.73458e+07	2.75641e+07	2.46114e+07	1.59299e+07	1.97324e+07	1.73539e+07	1.47722e+07	2.13046e+07	1.92951e+07	1.67904e+07	1.9498e+07	2.28087e+07	2.43643e+07	1.86683e+07	2.19246e+07	2.04342e+07	2.22189e+07	2.63747e+07	3.28065e+07	3.44638e+07	2.53173e+07	3.06542e+07	2.91645e+07	2.15073e+07	2.34138e+07	2.75358e+07	2.16773e+07	2.20946e+07	2.42876e+07	9.37904e+06
Costa Rica	1.45565e+06	2.12407e+06	2.34368e+06	2.33509e+06	1.97758e+06	2.12435e+06	4.48597e+06	1.67698e+06	4.06347e+06	4.24135e+06	4.0613e+06	3.91614e+06	3.78211e+06	3.3147e+06	822441	1.23671e+06	1.37216e+06	1.38684e+06	1.19137e+06	1.59705e+06	1.62102e+06	2.45707e+06	1.05296e+06	1.17402e+06	3.57839e+06	2.95249e+06	3.37713e+06	3.70839e+06	988313	1.05296e+06	1.17402e+06	1.08461e+06	992002	989214	2.31718e+06
Ecuador	7.9623e+06	9.29219e+06	1.03919e+07	1.04875e+07	8.66294e+06	8.96781e+06	8.08438e+06	8.29356e+06	9.69716e+06	1.07786e+07	1.03528e+07	9.0196e+06	6.44654e+06	1.00808e+06	2.93887e+06	7.88908e+06	9.24235e+06	9.42955e+06	7.82891e+06	8.34402e+06	7.60682e+06	7.63472e+06	6.98641e+06	7.98316e+06	8.12006e+06	6.56672e+06	7.00736e+06	6.29523e+06	7.59773e+06	6.97857e+06	7.83246e+06	7.94602e+06	6.5395e+06	6.85607e+06	6.21231e+06
El Salvador	5.39912e+06	6.11e+06	5.92868e+06	5.14828e+06	5.37911e+06	4.15013e+06	2.41845e+06	5.82712e+06	5.71162e+06	5.26141e+06	4.2975e+06	4.8624e+06	3.39375e+06	146173	857181	1.61947e+06	4.46291e+06	4.12725e+06	1.30355e+06	3.4052e+06	2.2841e+06	5.53888e+06	5.57801e+06	5.42006e+06	4.74402e+06	4.95142e+06	3.83492e+06	2.25487e+06	5.53888e+06	5.15352e+06	4.99533e+06	4.25945e+06	4.59616e+06	3.65996e+06	586198
Falkland Islands	0	0	0	0	0	0	0	0	0	0	0	0	0	0	0	0	0	0	0	0	0	0	0	0	0	0	0	0	0	0	0	0	0	0	0
French Guiana	267083	301213	364987	405321	290590	330063	281405	267083	245795	167736	0	137785	0	0	265969	301213	364987	405321	290590	330063	281405	248481	165180	199247	218512	156142	175039	167862	248481	165180	189622	162901	148591	124910	0
Grenada	8.66929	0	0	0	0	0	0	8.66929	0	0	0	0	0	0	8.66929	0	0	0	0	0	0	0	0	0	0	0	0	0	0	0	0	0	0	0	0
Guatemala	4.70873e+06	7.45325e+06	9.86378e+06	1.11897e+07	6.73635e+06	8.13898e+06	7.42659e+06	6.41617e+06	7.40575e+06	8.07848e+06	7.76575e+06	6.03948e+06	5.47955e+06	3.98829e+06	1.59884e+06	3.40725e+06	5.26764e+06	6.06461e+06	2.96124e+06	4.61534e+06	4.21767e+06	5.4438e+06	6.93944e+06	9.39108e+06	1.06372e+07	6.52485e+06	8.97061e+06	1.1806e+07	4.65594e+06	6.20474e+06	7.42753e+06	6.46941e+06	5.08262e+06	5.39471e+06	2.32994e+06
Guyana	489983	718931	674350	557083	634622	483419	194866	491489	182312	7095.39	4925.06	9937.12	3913.16	33.3	478560	714540	672119	555371	631954	482218	194764	293782	619166	579482	476503	544735	411530	190149	293277	619166	463694	323061	544735	265422	16.47
Honduras	4.04072e+06	5.31664e+06	7.20713e+06	7.60487e+06	5.08702e+06	5.98848e+06	5.37519e+06	5.5315e+06	4.87343e+06	5.22461e+06	4.56715e+06	4.0224e+06	4878728	2.32011e+06	2.01393e+06	2.62546e+06	3.11629e+06	3.41951e+06	2.46388e+06	3.22214e+06	3.12381e+06	5.78374e+06	5.4914e+06	8.38777e+06	9.09207e+06	4.94609e+06	6.94776e+06	6.54824e+06	5.22354e+06	4.62349e+06	5.30457e+06	4.0001e+06	4.1215e+06	4.19725e+06	1.85438e+06
Mexico	1.3596e+07	1.6194e+07	1.98111e+07	1.94954e+07	1.49681e+07	1.71128e+07	1.33468e+07	1.6212e+07	7.48802e+06	7.18768e+06	6.01876e+06	5.47694e+06	5.32088e+06	2.60647e+06	2.55803e+06	3.88294e+06	7.9962e+06	5.93239e+06	3.58771e+06	9.69311e+06	8.901e+06	1.5656e+07	1.58205e+07	1.80671e+07	1.74322e+07	1.4586e+07	1.52517e+07	1.40005e+07	1.48793e+07	1.215e+07	1.0524e+07	8.85069e+06	9.35165e+06	7.37248e+06	1748663
Nicaragua	4.78935e+06	6.15472e+06	6.55483e+06	6.22911e+06	5.54299e+06	5.0062e+06	3.43747e+06	5.57776e+06	2.98709e+06	2.93834e+06	1.98478e+06	2.58359e+06	1.52118e+06	424176	3.46456e+06	4.86947e+06	5.27221e+06	5.01739e+06	4.48494e+06	4.19827e+06	3.1498e+06	5.63207e+06	5.30427e+06	5.52996e+06	5.21964e+06	4.73972e+06	4.14371e+06	2.94957e+06	5.63207e+06	5.14313e+06	3.43509e+06	2.38775e+06	4.44836e+06	1.8143e+06	559060
Panama	3.07197e+06	3.81729e+06	4.36878e+06	4.5373e+06	3.6936e+06	4.00255e+06	3.75714e+06	3.10431e+06	2.78465e+06	2.13593e+06	811822	2.5979e+06	705479	180977	2.66872e+06	3.66802e+06	4.18942e+06	4.4549e+06	3.54228e+06	3.93013e+06	3.67907e+06	2.23167e+06	2.45584e+06	2.7988e+06	2.90225e+06	2.37489e+06	2.57972e+06	2.41626e+06	2.12991e+06	2.34356e+06	2.67299e+06	2.88906e+06	2.26953e+06	2.56706e+06	134372
Paraguay	1174.88	12029.9	42530.4	15826.3	18342.2	45787.7	462772	27302.6	8292.04	85186	0	70455.6	33175.5	0	0	0	0	0	0	0	0	5.06503e+06	7.3513e+06	8.61813e+06	9.01992e+06	6.9545e+06	7.29176e+06	6.65798e+06	3.97875e+06	6.13587e+06	8.31833e+06	4.53835e+06	6.66485e+06	5.92298e+06	131292
Peru	3.65088e+06	4.53226e+06	4.58325e+06	4.20445e+06	4.15342e+06	3.8903e+06	3.09994e+06	5.08654e+06	6.50779e+06	5.45585e+06	3.62703e+06	5.89926e+06	3.24363e+06	1.31764e+06	1.91402e+06	2.4597e+06	2.55129e+06	2.30375e+06	2.18268e+06	2.18188e+06	1.4933e+06	5.7808e+06	5.25357e+06	5.40292e+06	4.8992e+06	4.6966e+06	4.28796e+06	3.51915e+06	5.59904e+06	5.09262e+06	5.15899e+06	4.68338e+06	4.50325e+06	4.14757e+06	1.62151e+06
Suriname	519584	555592	596271	593778	525680	516667	380337	519584	1889.43	41.14	0	487.06	0	0	519394	555592	596271	593778	525680	516667	380337	516303	205846	215536	206435	189214	173828	130701	516303	205846	173737	102775	178786	10398.4	0
Trinidad and Tobago	943378	970404	895284	688864	930782	817132	568390	943378	970404	894937	686185	930782	781732	6857.6	943378	970404	895284	688864	930782	817132	568390	807294	570261	520546	387643	543852	467753	310100	807294	570261	520546	387643	543852	467753	310100
Uruguay	0	0	0	0	0	0	0	0	0	0	0	0	0	0	0	0	0	0	0	0	0	0	0	0	0	0	0	0	0	0	0	0	0	0	0
Venezuela	2.00232e+07	2.65481e+07	3.02331e+07	3.09116e+07	2.54563e+07	2.74878e+07	2.2973e+07	2.2227e+07	2.12388e+07	2.15015e+07	2.03482e+07	1.96836e+07	1.79259e+07	7.59992e+06	1.23687e+07	1.86844e+07	2.14785e+07	2.52076e+07	1.82498e+07	2.32141e+07	1.74806e+07	2.25423e+07	2.4853e+07	2.90475e+07	3.00617e+07	2.47583e+07	2.67012e+07	2.48034e+07	2.18218e+07	2.38335e+07	2.48135e+07	2.09522e+07	2.2271e+07	1.8739e+07	793253
