## Supplementary material for "Mapping geographic and demographic shifts in container breeding mosquito-borne disease transmission suitability in Central and South America in a warming world": Supp Table 2

### Sheet: Sheet1
Region	DEN_Ae_Current	DEN_Ae_2030_RCP45	DEN_Ae_2050_RCP45	DEN_Ae_2080_RCP45	DEN_Ae_2030_RCP85	DEN_Ae_2050_RCP85	DEN_Ae_2080_RCP85	DEN_Al_Current	DEN_Al_2030_RCP45	DEN_Al_2050_RCP45	DEN_Al_2080_RCP45	DEN_Al_2030_RCP85	DEN_Al_2050_RCP85	DEN_Al_2080_RCP85	ZIKA_Current	ZIKA_2030_RCP45	ZIKA_2050_RCP45	ZIKA_2080_RCP45	ZIKA_2030_RCP85	ZIKA_2050_RCP85	ZIKA_2080_RCP85	Mal_Pf_Current	Mal_Pf_2030_RCP45	Mal_Pf_2050_RCP45	Mal_Pf_2080_RCP45	Mal_Pf_2030_RCP85	Mal_Pf_2050_RCP85	Mal_Pf_2080_RCP85	Mal_Pv_Current	Mal_Pv_2030_RCP45	Mal_Pv_2050_RCP45	Mal_Pv_2080_RCP45	Mal_Pv_2030_RCP85	Mal_Pv_2050_RCP85	Mal_Pv_2080_RCP85
NES	5.45018e+07	67728448	73600263	68483573	65747582	71602601	59025517	6.79026e+07	61472730	61844059	51362844	59164472	49826750	7250473	2.79836e+07	42430402	49022124	45680287	41141303	47847195	44950549	7.31488e+07	65594002	67781607	61301564	63148765	61992443	50084239	6.96216e+07	62789784	61624833	52818948	60395191	53584002	31193892
NSA	3.22096e+07	36133455	40124802	39623442	34575199	36043131	25069611	3.52132e+07	23196565	22570646	20674748	21190793	18311595	7257698	2.449e+07	28835053	32025401	34302008	27922565	32100977	19657181	3.19666e+07	29877224	33952031	34124506	29500814	30926037	25287184	3.15647e+07	28305553	27384239	21963870	26626189	19747065	947853
NWS	3.56774e+07	4.26488e+07	4.82882e+07	4.89505e+07	4.04104e+07	4.34224e+07	4.17968e+07	4.06523e+07	3.45751e+07	3.86497e+07	3.3648e+07	3.19833e+07	3.29787e+07	22770129	2.32438e+07	3.18553e+07	3.693e+07	3.89197e+07	3.06942e+07	3.50038e+07	3.22609e+07	3.64492e+07	3.95866e+07	4.73091e+07	4.8706e+07	3.75492e+07	4.30659e+07	4.02536e+07	3.52095e+07	3.65364e+07	4.16944e+07	3.5026e+07	3.40849e+07	3.59312e+07	17311125
SAM	7.48765e+06	9094518	11059013	11234621	9493277	10352861	4682345	1.09299e+07	7951795	5111725	2827226	5999414	1741210	459499	2.37651e+06	4744504	5700314	5340867	4875933	5886809	3772004	1.15995e+07	11343500	12320021	11971936	10654427	10497176	8329858	1.15635e+07	11290155	11547398	8755901	10396214	8539079	586766
SCA	2.75098e+07	3.45139e+07	4.01683e+07	4.09793e+07	3.16604e+07	3.26197e+07	2.92881e+07	3.19943e+07	2.88731e+07	2.85829e+07	2.37393e+07	2.46901e+07	1.99512e+07	1.03843e+07	1.37446e+07	1.97371e+07	2.64301e+07	2.72012e+07	1.8054e+07	2.3553e+07	2.03652e+07	2.76575e+07	2.71217e+07	3.30415e+07	3.65279e+07	2.67644e+07	3.01247e+07	2.99093e+07	2.47389e+07	2.48145e+07	2.53367e+07	2.14247e+07	2.17745e+07	1.88766e+07	7825196
SES	1.79477e+06	11706386	15857294	14895713	8100064	16367140	26988501	1.07279e+07	26235819	29730747	24964055	26285871	29597613	13729712	0	0	0	207364	0	666310	2815109	3.97459e+07	41483006	50122447	46480996	41033516	46357715	73416972	3.04266e+07	35409388	43602350	34601360	35117092	38508251	43589210
SSA	0	0	0	0	0	0	0	0	0	0	0	0	0	0	0	0	0	0	0	0	0	0	0	0	0	0	0	0	0	0	0	0	0	0	0
SWS	0	0	0	0	0	0	4365	0	0	0	0	0	6084	85587	0	0	0	0	0	0	0	39692.3	60902	68636	71446	52697	61809	250667	34688.9	34922	55826	52494	35011	61809	116283
