## Supplementary material for "Mapping geographic and demographic shifts in container breeding mosquito-borne disease transmission suitability in Central and South America in a warming world": Supp Table 3

### Sheet: Sheet1
Country	DEN_Ae_Current	DEN_Ae_2030_RCP45	DEN_Ae_2050_RCP45	DEN_Ae_2080_RCP45	DEN_Ae_2030_RCP85	DEN_Ae_2050_RCP85	DEN_Ae_2080_RCP85	DEN_Al_Current	DEN_Al_2030_RCP45	DEN_Al_2050_RCP45	DEN_Al_2080_RCP45	DEN_Al_2030_RCP85	DEN_Al_2050_RCP85	DEN_Al_2080_RCP85	ZIKA_Current	ZIKA_2030_RCP45	ZIKA_2050_RCP45	ZIKA_2080_RCP45	ZIKA_2030_RCP85	ZIKA_2050_RCP85	ZIKA_2080_RCP85	Mal_Pf_Current	Mal_Pf_2030_RCP45	Mal_Pf_2050_RCP45	Mal_Pf_2080_RCP45	Mal_Pf_2030_RCP85	Mal_Pf_2050_RCP85	Mal_Pf_2080_RCP85	Mal_Pv_Current	Mal_Pv_2030_RCP45	Mal_Pv_2050_RCP45	Mal_Pv_2080_RCP45	Mal_Pv_2030_RCP85	Mal_Pv_2050_RCP85	Mal_Pv_2080_RCP85
Argentina	3.67883e+07	4.23087e+07	4.57823e+07	4.56995e+07	4.06832e+07	4.13507e+07	3.68791e+07	3.85388e+07	4.31251e+07	4.63241e+07	4.60722e+07	4.13707e+07	4.17127e+07	3.699e+07	1.44655e+07	3.88799e+07	4.32332e+07	4.33482e+07	3.70635e+07	3.9241e+07	3.59603e+07	3.99455e+07	4.3606e+07	4.68238e+07	4.65314e+07	4.18455e+07	4.21448e+07	3.72998e+07	3.98474e+07	4.35386e+07	4.67447e+07	4.64892e+07	4.17855e+07	4.2084e+07	3.72739e+07
Belize	340789	377664	424148	437353	340177	326106	260947	340789	377664	424148	437353	340177	326106	260947	340789	377664	424148	437353	340177	326106	260947	340784	378024	424524	437720	340501	326398	261171	340784	378024	424524	437720	340501	326398	261171
Bolivia	4.44274e+06	6.3289e+06	7.4678e+06	8.12525e+06	5.85188e+06	6.00734e+06	5.69857e+06	4.74174e+06	6.90929e+06	8.25281e+06	8.83875e+06	6.39145e+06	6.69728e+06	6.66464e+06	3.89742e+06	5.44821e+06	6.59466e+06	6.98449e+06	5.1961e+06	5.29195e+06	4.97288e+06	7.20023e+06	1.0077e+07	1.15413e+07	1.20885e+07	9.18842e+06	9.2856e+06	8.66941e+06	7.10661e+06	9.93945e+06	1.1411e+07	1.19383e+07	9.08356e+06	9.19651e+06	8.46883e+06
Brazil	1.62003e+08	2.07735e+08	2.16692e+08	1.97617e+08	2.00526e+08	1.99011e+08	1.65334e+08	1.90799e+08	2.08394e+08	2.16862e+08	1.97766e+08	2.01044e+08	1.98932e+08	1.52712e+08	1.12885e+08	1.54719e+08	1.68327e+08	1.5411e+08	1.4982e+08	1.56532e+08	1.64833e+08	1.91447e+08	2.08463e+08	2.16867e+08	1.9777e+08	2.01099e+08	1.99154e+08	1.65334e+08	1.91447e+08	2.08463e+08	2.16867e+08	1.9777e+08	2.01099e+08	1.99154e+08	1.65334e+08
Chile	1.48052e+06	6.06382e+06	7.29429e+06	9.59906e+06	5.84034e+06	9581549	9.77671e+06	8.03467e+06	1.02304e+07	1.10059e+07	1.10828e+07	1.00892e+07	1.19962e+07	1.26938e+07	0.490276	69.3	72.49	106179	68.2	130480	5.10194e+06	1.42391e+07	1.65042e+07	1.75906e+07	1.67674e+07	1.6239e+07	1.69724e+07	1.53475e+07	1.34558e+07	1.60153e+07	1.71518e+07	1.645e+07	1.5742e+07	1.66568e+07	1.48328e+07
Colombia	2.42245e+07	2.76199e+07	3.4592e+07	4.16432e+07	2.65286e+07	3.68656e+07	3.78944e+07	2.59593e+07	3.65499e+07	4.27063e+07	4.36427e+07	3.58172e+07	3.68477e+07	2.73564e+07	1.90845e+07	2.47161e+07	2.79184e+07	2.94209e+07	2.36876e+07	2.5807e+07	2.81912e+07	4.15848e+07	4.62585e+07	5.91361e+07	6.0268e+07	4.61585e+07	5.34456e+07	5.07981e+07	4.0852e+07	4.56604e+07	5.12831e+07	5.98979e+07	4.36894e+07	5.33873e+07	5.00238e+07
Costa Rica	1.70494e+06	4.32475e+06	4.93838e+06	5.09221e+06	4.25158e+06	4.72773e+06	5.86167e+06	3.49716e+06	4.32475e+06	5.62948e+06	6.57805e+06	4.25158e+06	6.13221e+06	5.87135e+06	1.45565e+06	1.87606e+06	2.34368e+06	2.33509e+06	1.7598e+06	2.12435e+06	4.48597e+06	4.35131e+06	5.71209e+06	6.52005e+06	6.7453e+06	5.64053e+06	6.2849e+06	5.99162e+06	4.35131e+06	5.71209e+06	6.52005e+06	6.7453e+06	5.64053e+06	6.2849e+06	5.99162e+06
Ecuador	8.3297e+06	9.63625e+06	1.08243e+07	1.09327e+07	9.00645e+06	9.26367e+06	8.19883e+06	8.60196e+06	9.79863e+06	1.09196e+07	1.09844e+07	9.11707e+06	9.30787e+06	8.44908e+06	7.83498e+06	8.95139e+06	1.02878e+07	1.04621e+07	8.37265e+06	8.86516e+06	8.08131e+06	1.16077e+07	1.51442e+07	1.81407e+07	1.88444e+07	14319640	16192428	1.49064e+07	1.06468e+07	1.50603e+07	1.68807e+07	1.84787e+07	14274239	15902285	1.47998e+07
El Salvador	5.86885e+06	6.17324e+06	5.95661e+06	5.17534e+06	5.43134e+06	4.17029e+06	2.43626e+06	5.89784e+06	6.17324e+06	5.95661e+06	5.17534e+06	5.43134e+06	4.17029e+06	2.43565e+06	5.40393e+06	6.1468e+06	5.92868e+06	5.17534e+06	5.4087e+06	4.15013e+06	2.43626e+06	5.89784e+06	6.17374e+06	5.95703e+06	5.17563e+06	5.43172e+06	4.17052e+06	2.43637e+06	5.89784e+06	6.17374e+06	5.95703e+06	5.17563e+06	5.43172e+06	4.17052e+06	2.43637e+06
French Guiana	267083	301213	364987	405321	290590	330063	320341	267083	301213	364987	405321	290590	330063	320341	267083	301213	364987	405321	290590	330063	320341	267084	301213	364987	405321	290590	330063	320341	267084	301213	364987	405321	290590	330063	320341
Guatemala	7.62039e+06	1.19007e+07	1.89822e+07	2.33759e+07	1.04965e+07	1.52858e+07	1.5535e+07	8.81889e+06	1.62632e+07	2.08867e+07	2.41692e+07	1.48732e+07	1.61832e+07	1.58246e+07	5.31415e+06	8.35476e+06	1.19847e+07	1.38829e+07	7.5205e+06	8.87758e+06	1.42738e+07	1.59696e+07	1.99875e+07	2.43805e+07	2.77468e+07	1.78703e+07	1.87625e+07	1.72018e+07	1.5535e+07	1.99875e+07	2.43805e+07	2.77468e+07	1.78703e+07	1.87625e+07	1.71967e+07
Guyana	491489	719105	674464	557131	634737	483445	280192	491930	719105	674464	557131	634737	483445	203978	487275	718931	674406	557105	634574	483419	280192	491930	719105	674464	557131	634737	483445	280192	491930	719105	674464	557131	634737	483445	280192
Honduras	8.66484e+06	9.65251e+06	1.11622e+07	1.18454e+07	8.80561e+06	8.97193e+06	7.89111e+06	9.10323e+06	9.65251e+06	1.11622e+07	1.18454e+07	8.80561e+06	8.97193e+06	7.72806e+06	6.07769e+06	7.57333e+06	1.05943e+07	1.1423e+07	6.82398e+06	8.53348e+06	7.89111e+06	9.10323e+06	9.65178e+06	1.11614e+07	1.18445e+07	8.80494e+06	8.97127e+06	7.89054e+06	9.10323e+06	9.65178e+06	1.11614e+07	1.18445e+07	8.80494e+06	8.97127e+06	7.89054e+06
Nicaragua	5.99525e+06	6.56084e+06	6.8275e+06	6.42715e+06	5.84078e+06	5.07227e+06	3.58746e+06	5.99525e+06	6.56084e+06	6.8275e+06	6.42715e+06	5.84078e+06	5.07227e+06	3.51577e+06	5.15349e+06	6.35019e+06	6.73242e+06	6.33976e+06	5.60869e+06	5.0062e+06	3.58746e+06	5.99523e+06	6561322	6.82798e+06	6.42759e+06	5.84119e+06	5.0726e+06	3.58767e+06	5.99523e+06	6561322	6.82798e+06	6.42759e+06	5.84119e+06	5.0726e+06	3.58767e+06
Panama	3.11413e+06	3.87457e+06	4.41685e+06	4.57014e+06	3.73438e+06	4.03181e+06	3.75714e+06	3.13601e+06	3.87457e+06	4.41685e+06	4.57014e+06	3.73438e+06	4.03181e+06	3.78525e+06	3.03074e+06	3.78145e+06	4.35468e+06	4.5373e+06	3.66986e+06	4.00255e+06	3.75714e+06	3.15544e+06	3.9205e+06	4.46571e+06	4.61698e+06	3.77606e+06	4.07356e+06	3.79384e+06	3.15544e+06	3.9205e+06	4.46571e+06	4.61698e+06	3.77606e+06	4.07356e+06	3.79384e+06
Paraguay	6.81841e+06	7.50994e+06	8.63198e+06	9.03356e+06	7.01289e+06	7.34889e+06	6.69106e+06	6.81841e+06	7.50994e+06	8.63198e+06	9.03356e+06	7.01289e+06	7.34889e+06	6.69106e+06	6.81841e+06	7.50994e+06	8.63198e+06	9.03356e+06	7.01289e+06	7.34889e+06	6.69106e+06	6.81841e+06	7.50994e+06	8.63198e+06	9.03356e+06	7.01289e+06	7.34889e+06	6.69106e+06	6.81841e+06	7.50994e+06	8.63198e+06	9.03356e+06	7.01289e+06	7.34889e+06	6.69106e+06
Peru	1.41877e+07	1.79066e+07	1.87339e+07	1.75879e+07	1.66883e+07	1.55977e+07	1.19394e+07	1.67041e+07	1.84349e+07	1.92627e+07	1.78415e+07	1.71473e+07	1.5817e+07	1.19533e+07	5.41916e+06	1.43274e+07	1.55905e+07	1.48437e+07	1.34574e+07	1.31792e+07	1.14525e+07	2.04217e+07	2.21463e+07	2.29242e+07	2.15566e+07	2.03952e+07	1.91537e+07	1.53212e+07	1.97038e+07	2.19909e+07	2.27055e+07	2.09123e+07	2.0266e+07	1.86241e+07	1.49642e+07
Suriname	519584	555592	596271	593778	525680	516667	444521	519584	555592	596271	593778	525680	516667	405941	519584	555592	596271	593778	525680	516667	444521	519584	555592	596271	593778	525680	516667	444521	519584	555592	596271	593778	525680	516667	444521
Trinidad and Tobago	943378	970404	895284	688864	930782	817132	568390	943378	970404	895284	688864	930782	817132	568390	943378	970404	895284	688864	930782	817132	568390	943378	968883	893921	687878	929347	815942	567639	943378	968883	893921	687878	929347	815942	567639
Uruguay	2.34976e+06	2.49908e+06	2.40574e+06	2.09445e+06	2.3623e+06	2.09438e+06	1.56187e+06	2.34976e+06	2.49908e+06	2.40574e+06	2.09445e+06	2.3623e+06	2.09438e+06	1.56187e+06	585993	959018	1.63535e+06	2.01823e+06	1.04569e+06	2.02031e+06	1.56187e+06	2.34975e+06	2.49906e+06	2.40574e+06	2.09445e+06	2.3623e+06	2.09438e+06	1.56187e+06	2.34975e+06	2.49902e+06	2.40573e+06	2.09444e+06	2.36224e+06	2.09438e+06	1.56187e+06
Venezuela	2.53286e+07	3.12774e+07	3.62029e+07	3.70207e+07	30001516	3.28846e+07	3.08372e+07	2.62535e+07	3.16215e+07	3.58521e+07	3.68477e+07	3.01305e+07	2.9651e+07	2.47384e+07	1.84846e+07	2.65085e+07	3.45983e+07	3.57163e+07	2.54351e+07	3.16776e+07	3.03347e+07	2.9268e+07	3.31375e+07	3.75803e+07	3.83099e+07	3.18213e+07	3.41312e+07	3.15641e+07	2.9268e+07	3.31375e+07	3.7572e+07	3.83098e+07	3.18213e+07	3.41312e+07	3.14535e+07
