## Supplementary material for "Mapping geographic and demographic shifts in container breeding mosquito-borne disease transmission suitability in Central and South America in a warming world": Supp Table 4

### Sheet: Sheet1
Region	DEN_Ae_Current	DEN_Ae_2030_RCP45	DEN_Ae_2050_RCP45	DEN_Ae_2080_RCP45	DEN_Ae_2030_RCP85	DEN_Ae_2050_RCP85	DEN_Ae_2080_RCP85	DEN_Al_Current	DEN_Al_2030_RCP45	DEN_Al_2050_RCP45	DEN_Al_2080_RCP45	DEN_Al_2030_RCP85	DEN_Al_2050_RCP85	DEN_Al_2080_RCP85	ZIKA_Current	ZIKA_2030_RCP45	ZIKA_2050_RCP45	ZIKA_2080_RCP45	ZIKA_2030_RCP85	ZIKA_2050_RCP85	ZIKA_2080_RCP85	Mal_Pf_Current	Mal_Pf_2030_RCP45	Mal_Pf_2050_RCP45	Mal_Pf_2080_RCP45	Mal_Pf_2030_RCP85	Mal_Pf_2050_RCP85	Mal_Pf_2080_RCP85	Mal_Pv_Current	Mal_Pv_2030_RCP45	Mal_Pv_2050_RCP45	Mal_Pv_2080_RCP45	Mal_Pv_2030_RCP85	Mal_Pv_2050_RCP85	Mal_Pv_2080_RCP85
NES	8.66429e+07	88520106	91804588	83388868	85325475	84145444	69577826	8.67697e+07	88520106	91804588	83388868	85325475	84140852	59545033	6.94252e+07	87516428	91546657	83303798	84449787	84075183	69577826	8.67697e+07	88521523	91805948	83390029	85326851	84146709	69578812	8.67697e+07	88521523	91805948	83390029	85326851	84146709	69578812
NSA	3.85314e+07	40697536	45896416	45852638	38965408	41511087	37635411	3.9347e+07	41121514	45803170	45653455	39298900	36713417	28358980	3.0954e+07	36116766	44590076	44782098	34558531	40512590	37351429	4.19391e+07	43110544	47817189	47682742	41344385	43316056	39110440	4.19391e+07	43110544	47808935	47682375	41344385	43315718	39016318
NWS	5.34039e+07	6.38234e+07	7.35938e+07	7.93175e+07	6.06202e+07	6.99053e+07	6.50254e+07	5.76946e+07	7.31773e+07	8.18717e+07	8.1576e+07	7.00757e+07	7.00067e+07	5.29038e+07	3.47408e+07	5.58467e+07	6.31202e+07	6.40197e+07	5.31785e+07	5.61547e+07	5.46539e+07	7.96106e+07	9.13189e+07	1.08741e+08	1.08682e+08	8.84386e+07	9.59551e+07	8.68191e+07	7.72386e+07	9.04912e+07	9.93766e+07	1.07771e+08	8.58031e+07	9.54956e+07	8.54252e+07
SAM	1.17834e+07	11876569	12904589	12849800	11104924	11015723	9648669	1.19954e+07	12268974	13576267	13443498	11546110	11617727	9963655	1.10437e+07	11166503	12394573	12101590	10696671	10597796	9040160	1.41865e+07	15148980	16588093	1.63734e+07	14089220	1.39707e+07	1.26592e+07	1.41148e+07	15027807	16478537	16267875	14002533	13907799	1.24449e+07
SCA	3.7105e+07	4.608e+07	5.62273e+07	6.04606e+07	4.18507e+07	4.54804e+07	4.17921e+07	4.0585e+07	5.04426e+07	5.88043e+07	6.27206e+07	4.62274e+07	4.77331e+07	4.15629e+07	3.05745e+07	3.7676e+07	4.5882e+07	4.76679e+07	3.4082e+07	3.59149e+07	3.91551e+07	4.86065e+07	5.56272e+07	6.32817e+07	6.65528e+07	5.06775e+07	5.05738e+07	4.36374e+07	4.81719e+07	5.56272e+07	6.32817e+07	6.65528e+07	5.06775e+07	5.05738e+07	4.35644e+07
SES	1.20567e+08	1.77745e+08	1.88704e+08	1.78085e+08	1.71343e+08	1.72096e+08	1.4669e+08	1.5094e+08	1.79397e+08	1.89545e+08	1.78742e+08	1.7267e+08	1.72662e+08	1.46818e+08	6.19157e+07	1.19657e+08	1.3647e+08	1.31918e+08	1.15333e+08	1.27279e+08	1.45264e+08	1.529e+08	1.79895e+08	1.89931e+08	1.79125e+08	1.73119e+08	1.73143e+08	1.47114e+08	1.52855e+08	1.79869e+08	1.89905e+08	1.79078e+08	1.73091e+08	1.72947e+08	1.47087e+08
SSA	106732	122449	187682	207066	159390	202661	253130	285942	234578	256978	265752	227125	277921	313584	0	3069	11582	9240	2588	12717	69538	676178	437417	463170	447486	422212	417656	358924	613229	418590	451141	442016	409961	413096	357486
SWS	2.37543e+06	7.51299e+06	8.8507e+06	1.12622e+07	7.21462e+06	1.10959e+07	1.11448e+07	9.38636e+06	1.19464e+07	1.28598e+07	1.28686e+07	1.17113e+07	1.36191e+07	1.52447e+07	233339	829083	1.00635e+06	1.17659e+06	801340	1.11806e+06	6.19489e+06	1.71512e+07	1.97964e+07	2.12302e+07	2.09884e+07	1.94898e+07	2.08866e+07	1.86892e+07	1.61438e+07	1.92416e+07	2.05775e+07	1.97729e+07	1.88113e+07	1.98524e+07	1.81415e+07
